# Human-to-human transmission of leptospirosis: A global systematic review

**DOI:** 10.1101/2025.09.02.25334635

**Authors:** Kaya Stollberg, Martin Richter, Ulrika Windahl, Olena Pyskun, Johanna F. Lindahl, Martin Wainaina

## Abstract

**Background:** Leptospirosis is an important zoonotic disease that is widely distributed globally. Transmission typically occurs when a person is exposed to infected animals or contaminated environments through broken skin or mucous membranes, either direct or indirectly through occupational or recreational activities. Cases of human-to-human transmission of leptospirosis are reported non-systematically, and their public health implications are currently unknown. We therefore aimed to review cases of transmission between persons documented in medical literature.

**Methodology:** Systematic literature searches were performed on Embase, PubMed, Scopus, and Web of Science databases to identify relevant publications without any time or language restrictions. Possible modes of human-to-human transmission, namely, aerosols, blood transfusion, breastfeeding, coitus, direct mucosal contact, parturition, and tissue transplantation were considered during literature searches. Clinical data describing the index and secondary cases were extracted from the included publications. The strength of the evidence of transmission between persons was assessed using the following criteria: (i) laboratory-confirmed infections in both index and secondary cases (or laboratory-confirmed infections in foetuses/neonates only), (ii) a clear epidemiological link, (iii) temporal alignment of both infections, and (iv) biological plausibility of the transmission route.

**Results:** The search yielded 8257 results, of which 27 publications covering 34 suspected reports from years 1932-2022 were finally included. Twelve of these 34 cases met all 4 quality criteria (strong evidence), five fulfilled 3 criteria (moderate evidence), and seventeen satisfied 1-2 criteria (weak evidence). Strong (n=12), moderate (n=3) and weak (n=15) evidence was found for vertical transmission, occurring either transplacentally (n=28) or via lactation (n=2). Moderate and weak evidence for transmission via coitus (n=3), and weak evidence via blood transfusion (n=1) was found. No reports of human-to-human transmission through organ transplantation or aerosols was found.

**Conclusion:** Human-to-human leptospirosis transmission may play a role in leptospiral epidemiology, especially through vertical spread. Public health systems, especially in endemic and outbreak-prone areas, should remain vigilant of these less-reported modes of transmission to safeguard maternal and neonatal health, transfusion safety and sexual well-being. Robust One Health surveillance is required to improve detection and awareness, reduce underreporting and improve disease control for better public health outcomes.

**Author summary:** Leptospirosis is an important neglected tropical disease that is distributed globally. Transmission to humans is commonly through infected animals (zoonotic) or via contact with contaminated soil and water. Extreme weather events such as flooding and heavy rainfall caused by climate change can drive increased leptospirosis outbreaks. Human-to-human transmission is less reported and thought to be epidemiologically unimportant. However, with the increased number of cases globally, these rare transmission modes may become more noticeable in certain contexts. We therefore conducted this systematic literature review to investigate clinical evidence of transmission of leptospirosis between persons from global medical literature. We found 27 reports spanning 90 years that covered 34 suspected cases from 17 countries in all continents except Antarctica. Reports revealed strong evidence for vertical transmission of leptospirosis (mother to child), and a possibility of transmission via sexual intercourse and blood transfusion. Boosting surveillance and diagnostics in endemic areas is recommended to reduce disease burden and improve health outcomes.
