## Supplementary material for "Human-to-human transmission of leptospirosis: A global systematic review": S2 Data

### Sheet: Tabelle1
											Source patient(s)											Recipient patient(s)
Count	Article ID	Publication	Title	Year	Language	Country	Continent	Study type	Mode of transmission	Case ID	Age	Participants	Sex	Clinical and pathological findings	Test sample	Diagnostic test source	Prevalence	Species (serovar)	Previous diseases or agents investigated	Risk factor(s)	Transmission outcome	Age	Participants	Sex	Source of infection	Clinical presentations/findings	Time to disease onset	Test sample	Diagnostic test	Species (serovar)	Risk factor(s)	Interventions and treatment	Evidence Grade
1	1953	Carles et al.	[Leptospirosis and pregnancy. Eleven cases in French Guyana]	1995	French	French Guiana	South America	case series	vertical (transplacental)	Case 9	unmentioned	1	female	fever, myalgia	blood, urine	culture, serology	NA	L. interrogans serovar icterohaemorrhagiae	unspecified	unspecified	intrauterine foetal death	27 gestational weeks	1	unspecified	presumed transplacental transmission from mother	unspecified	unspecified	placenta	culture	Leptospira spp.	likely maternally-derived infection	mother treated using ampicillin	High
2	2250	Chung et al.	Transplacental or congenital infection of leptospirosis. Clinical and experimental observations	1963	English	China	Asia	case series	vertical (transplacental)	Case 1	26 years	1	female	fever, general aches, myalgia	placenta, blood, amniotic fluid	culture, animal inoculation	NA	L. borgpetersenii serovar Hardjo type Bovis	unspecified	unspecified	intrauterine transmission, but recovered after treatment	full term delivery	1	female	presumed transplacental transmission from mother	subconjunctival haemorrhage, fever	unspecified	placenta, blood, amniotic fluid	culture, animal inoculation, complement fixation test	Leptospira spp., serovars unmentioned	maternal leptospiral infection during pregnancy	baby treated with Penicillin and was supplemented with Vitamin K and Vitamin C and no maternal interventions specified but she recovered	High
3	2250	Chung et al.	Transplacental or congenital infection of leptospirosis. Clinical and experimental observations	1963	English	China	Asia	case series	vertical (transplacental)	Case 2	20 years	1	female	unmentioned	blood	culture	NA	Leptospira spp.	unspecified	unspecified	intrauterine foetal death	5 gestational months	1	unspecified	mother suspected (diagnosed after abortion)	petechial lesions, internal haemorrhages	unclear, foetal demise before delivery	liver, kidney	culture	Leptospira spp. isolated	maternal leptospiral infection during pregnancy	mother was on treatment for leptospirosis before abortion	High
4	9005	Cramer et al.	Abortus bei Leptospirosis canicola	1950	German	Germany	Europe	case report	vertical (transplacental)		24 years	1	female	fever, headache, myalgia, meningeal signs, paresis of legs, herpes labialis, confusion	blood, CSF, urine	agglutination tests	NA	L. interrogans serovar canicola	preeclampsia	exposure to dogs, of which one died and the other had prior paralysis and tested positive for L. canicola	spontaneous abortion from intrauterine infection	unspecified	1	unspecified	presumed transplacental transmission from mother	unspecified	approximately 3 weeks after onset of maternal symptoms	placenta	Levaditi stain	Leptospira spp.	likely maternally-derived infection	symptomatic management on mother who recovered and was discharged	High
5	1864	Faine and Valentine	Leptospirosis hardjo in pregnancy	1984	English	Australia	Oceania	case report	vertical (transplacental)		33 years	1	female	fever, vomiting, chills, haematuria, abdominal pain, headache and myalgia	serum	serology	NA	L. interrogans serovar hardjo	unspecified	milking cows after leptospirosis outbreak in farm	intrauterine foetal death	32 gestational weeks	1	unspecified	presumed transplacental transmission from mother	lack of foetal heartbeat, lack of foetal movement, foetal autolysis, congested organs, retroplacental haematoma, placental villitis,	unclear, foetal demise before delivery	blood, placenta, kidney, adrenal glands, intestines	immunofluorescence, ELISA, culture	L. interrogans serovar hardjo	likely maternally-derived infection	initial symptomatic treatment and recovery of mother who recovered and later relapsed. Induced labour after intrauterine death.	High
6	2272	Gsell et al.	[Intrauterine leptospirosis pomona. 1st reported case of an intrauterine transmitted and cured leptospirosis]	1971	German	Switzerland	Europe	case report	vertical (transplacental)		24 years	1	female	fever	serum	MAT, 2-mercaptoethanol IgM assay	NA	L. interrogans serovar pomona	lues, toxoplasmosis, listeriosis, rubella, Cytomegalovirus, Herpes virus, Eppstein bar virus	possibly exposed to infected domestic animals (pigs and horses)	intrauterine transmission, with no maternal interventions or outcome specified	neonate delivered at 34th week of gestation	1	male	presumed transplacental transmission from mother	irregular heart tones, acidosis, neonatal sepsis, meningitis, prolonged jaundice, pneumonia	unspecified	serum, urine	MAT, ELISA, immunoflourescene	L. interrogans serovar pomona	maternal leptospiral infection during pregnancy	neonate treated using ampicillin and recovered	High
7	1298	Hope et al.	Prevalence of anti-leptospiral IgM and detection of pathogenic Leptospira species DNA in neonates presenting with clinical sepsis in Southwestern Uganda	2022	English	Uganda	Africa	cross-sectional	vertical (transplacental)		unmentioned	103 (assuming one mother per neonate; no mention of multiple births)	female	fever (in 49.5% of mothers)	untested	NA	NA	NA	unspecified	exposure to rats (89.3%), contact with livestock (74.8%), possible access to contaminated water (tap, wells, streams/rivers, etc.)	unspecified	Mean age of 6.5 days (SD: ±7.4, range: 1-29)	103	males (48.5%) and females (51.5%)	possible transplacental transmission (IgM positives were 2-7 days old)	lethargy, poor feeding, respiratory dysfunction, pustular rash	seropositive neonates: 24-96 hours (or 1-4 days) after birth	plasma	IgM ELISA, LipL32 qPCR	undetermined	likely maternally-derived infection	13.7% of neonates were on antibiotics	High
8	9002	Lindsay and Luke	Fatal leptospirosis (Weils Disease) in a newborn infant	1949	English	USA	North America	case report	vertical (transplacental)		29 years	1	female	asymptomatic	blood	agglutination test	NA	L. interrogans serovar icterohemorrhagiae, L. interrogans serovar canicola	unspecified	prior occupational exposure to rats, owned pet dogs	intrauterine foetal death	44 hours post-partum age	1	male	presumed transplacental transmission from mother	icterus, cyanosis, dyspnoea, convulsions, dark urine	30 hours after birth	liver, kidney	histopathology, silver staining (Dieterle/Levaditi method)	Leptospira spp.	likely maternally-derived infection	Infant breastfed shortly before death and mother made a complete recovery without specific interventions. Mother had a subsequent uneventful pregnancy with negative serology results from her and her neonate	High
9	5219	Schiff et al.	Separating putative pathogens from background contamination with principal orthogonal decomposition: Evidence for Leptospira in the Ugandan neonatal septisome	2016	English	Uganda	Africa	cross-sectional	vertical (transplacental)		unmentioned	unspecified	female	unmentioned	unmentioned	unmentioned	unmentioned	unmentioned	unspecified	unspecified	unspecified	Range: ≤48 hours to 28 days old	32	unspecified	presumed transplacental transmission from mother	bacterial sepsis	within 48 hours of birth up to 28 days	blood, cerebrospinal fluid	16S PCR, culture, Gram staining	L. broomii or L. inadai	intrauterine infection (neonates <48 h) and environmental exposure (neonates up to 28 days), and potential zoonotic and environmental exposure	unspecified	High
10	9003	Teng et al.	Fetus with leptospirosis infection during pregnancy: a case report	1960	Chinese	China	Asia	case report	vertical (transplacental)		33 years	1	female	fever, chills, myalgia, general malaise, abdominal tenderness, anorexia	blood	microscopy	NA	Leptospira spp.	unspecified	patient was a rice farmer	intrauterine transmission, but recovered after treatment	full term delivery	1	unspecified	mother	fever, discomfort	soon after birth	placenta	culture	Leptospira spp.	likely maternally-derived infection	both mother and infant treated with penicillin and recovered. They were discharged after 12 days of hospitalisation	High
11	9004	Topciu et al.	Voie transplacentaire dans un cas de leptospirose humaine	1966	French	Romania	Europe	case report	vertical (transplacental)		23 years	1	female	chills, vomiting, seizures, cyanosis, trismus, haemorrhagic mucosa, jaundice, coma, haemorrhagic syndrome, cheyne-stokes respiration, ecchymoses	blood, liver	agglutination tests, levaditi silver staining, animal inoculation	NA	L. interrogans serovar icterohaemorrhagiae	chronic gastritis	husband diagnosed with L. icterohaemorrhagiae 4 weeks earlier. Rats captured near home, one tested positive at 1:1600	maternal death	7 gestational months	1	male	presumed transplacental transmission from mother	maceration, cyanosis, meningeal haemorrhage, collapsed lungs, hepatic haemorrhages, renal haemorrhages, adrenal haemorrhage	unspecified	liver	Levaditi stain	Leptospira spp.	likely maternally-derived infection	no treatment specified for both mothern and child. Mother died 7 hrs post-hospitalisation and foetus died too	High
12	1172	Coghlan and Bain	Leptospirosis in human pregnancy followed by death of the foetus	1969	English	Scotland, United Kingdom	Europe	case report	vertical (transplacental)		34 years	1	female	fever, headache	serum, urine	MAT, culture, animal inoculation	NA	L. interrogans serovar canicola	influenza initially suspected	living on a pig farm with confirmed Leptospira-infected pigs	no specific interventions mentioned, but eventually recovered	31 gestational weeks	1	unspecified	presumed transplacental transmission from mother	still birth, epidermal desquamation (maceration), no lymphocytic or inflammatory cell infiltration histologically	death occurred ~4 days after onset of maternal convalescence	placenta, heart, liver, kidney, lung	dark field microscopy, silver-stained tissue sections (Warthin-Starry method), culture, animal inoculation	No leptospires isolated	maternal leptospiral infection during pregnancy	induced labour after intrauterine death	Moderate
13	1175	Colette	Fatal leptospirosis during pregnancy with severe jaundice	1962	French	France	Europe	case report	vertical (transplacental)		35 years	1	female	fever, jaundice, peribuccal herpes, myalgia, diuresis, lethargy	serum	serology	NA	L. interrogans serogroup Icterohaemorrhagiae	unspecified	unspecified	maternal and foetal death	8 gestational months	1	unspecified	presumed transplacental transmission from mother	lack of foetal heartbeat (still birth), maceration, pale and icteric placenta	unclear, foetal demise before delivery	placenta, foetal tissues	pathological examination (macroscopy)	Presumed same group as maternal infection (serogroup Icterohaemorrhagiae)	maternal leptospiral infection during pregnancy	mother treated using penicillin and corticosteroids and no interventions for foetus mentioned. Both mother and child died	Moderate
14	5186	Gainder et al.	Leptospirosis as a cause of intrauterine fetal demise: short report of rare presentation	2010	English	India	Asia	case report	vertical (transplacental)		20 years	1	female	fever, abdominal pain, vomiting, bleeding gums, subconjunctival bleeding, ecchymosis, cerebral oedema	blood, urine, serum	culture, IgM ELISA	NA	L. interrogans	malaria, dengue, hepatitis A-E, VDRL	exposure to farm animals, rat infestation at home	Intrauterine foetal death	26 gestational weeks	1	unspecified	presumed transplacental transmission from mother	unspecified	unspecified	not performed	unspecified	undetermined	likely maternally-derived infection	ceftriaxone and doxycycline, blood products transfusion and intensive supportive care to the mother who recovered. Intrauterine foetal death occurred	Moderate
15	4225	Aker et al.	Leptospirosis in pregnancy: An unusual and relatively unrecognised cause of intrauterine death in man	2009	English	England, United Kingdom	Europe	case report	vertical (transplacental)		24 years	1	female	flu-like illness, tracheitis, blotchy skin rash, dark urine	serum	MAT, IgM ELISA	NA	L. interrogans serovar hardjo	presumed urinary tract infection	milking cows during pregnancy	intrauterine foetal death	23 gestational weeks	1	female	presumed transplacental transmission from mother	placental abruption	unspecified	foetal tissue	immunofluorescence	no leptospires confirmed	likely maternally-derived infection	mother treated for urinary tract infection using amoxicillin before leptospirosis diagnosis. Induced labour after intrauterine death	Weak
16	760	Bleier and Lechtken	Leptospirosis canicola in man as a cause of spontaneous abortion	1951	German	Germany	Europe	case report	vertical (transplacental)		23 years	1	female	fever, vomiting, chills, pain in the right side of the body, headache, burning sensation in the eyes	urine, blood, amniotic fluid	MAT	NA	L. interrogans serovar canicola	unspecified	pet dogs tested positive for Leptospira	spontaneous abortion at 18 weeks gestation	18 gestational weeks	1	male	mother suspected (diagnosed after abortion)	not assessed; abortion occurred before suspicion of leptospirosis	unspecified	not performed	unspecified	not assessed	likely maternally-derived infection and infected pet dog	unspecified	Weak
17	3712	Cardenas-Marrufo et al.	A cross sectional study of leptospirosis and fetal death in Yucatan, Mexico	2016	English	Mexico	South America	cross-sectional	vertical (transplacental)		mean age of 24.7 years (SD: ±7.6, range: 14-42)	81	female	abortion	serum, placenta	MAT, IgM ELISA, PCR	MAT (13.6%), PCR (0.0%)	L. kirschneri serovar cynopteri (9.1%), L. interrogans serovar bratislava (9.1%), L. santarosai serovar borincana (18.2%), L. kirschneri serovar gryppotyphosa (18.2 %), L. borgpetersenii serovar hardjo (45.5%)	toxoplasmosis	direct exposure to farm animals and rodents in rural area	spontaneous abortion	<20 gestational weeks	40	unspecified	presumed transplacental transmission from mother	unspecified	unspecified	paraffin-embedded placental tissue	16S PCR	no leptospires detected and extracted DNA was degraded	likely maternally-derived infection	no maternal or foetal interventions specified	Weak
18	1953	Carles et al.	[Leptospirosis and pregnancy. Eleven cases in French Guyana]	1995	French	French Guiana	South America	case series	vertical (transplacental)	Case 1	unmentioned	1	female	fever, excess amniotic fluid	blood, urine	culture, serology	NA	L. interrogans serovar australis	unspecified	unspecified	intrauterine fetal death, foeto-placental anasarca	26 gestational weeks	1	unspecified	presumed transplacental transmission from mother	unspecified	unspecified	placenta	culture, serology	undetermined	likely maternally-derived infection	mother treated using penicillin	Weak
19	1953	Carles et al.	[Leptospirosis and pregnancy. Eleven cases in French Guyana]	1995	French	French Guiana	South America	case series	vertical (transplacental)	Case 2	unmentioned	1	female	fever, headache, jaundice	blood, urine	culture, serology	NA	L. interrogans serovar icterohaemorrhagiae	unspecified	unspecified	intrauterine foetal death	27 gestational weeks	1	unspecified	presumed transplacental transmission from mother	unspecified	unspecified	placenta	culture, serology	undetermined	likely maternally-derived infection	mother treated using penicillin	Weak
20	1953	Carles et al.	[Leptospirosis and pregnancy. Eleven cases in French Guyana]	1995	French	French Guiana	South America	case series	vertical (transplacental)	Case 4	unmentioned	1	female	fever	blood, urine	culture, serology	NA	L. interrogans serovar castellonis	unspecified	unspecified	abortion	15 gestational weeks	1	unspecified	presumed transplacental transmission from mother	unspecified	unspecified	placenta	culture, serology	undetermined	likely maternally-derived infection	mother treated using ampicillin and gentamycin	Weak
21	1953	Carles et al.	[Leptospirosis and pregnancy. Eleven cases in French Guyana]	1995	French	French Guiana	South America	case series	vertical (transplacental)	Case 6	unmentioned	1	female	fever, jaundice	blood, urine	culture, serology	NA	L. interrogans serovar grippotyphosa	unspecified	unspecified	abortion	18 gestational weeks	1	unspecified	presumed transplacental transmission from mother	unspecified	unspecified	placenta	culture, serology	undetermined	likely maternally-derived infection	mother treated using penicillin	Weak
22	1953	Carles et al.	[Leptospirosis and pregnancy. Eleven cases in French Guyana]	1995	French	French Guiana	South America	case series	vertical (transplacental)	Case 8	unmentioned	1	female	fever	blood, urine	culture, serology	NA	L. interrogans serovar icterohaemorrhagiae	unspecified	unspecified	intrauterine foetal death, foeto-placental anasarca	36 gestational weeks	1	unspecified	presumed transplacental transmission from mother	unspecified	unspecified	placenta	culture, serology	undetermined	likely maternally-derived infection	unspecified	Weak
23	4916	Rahimi et al.	A case of leptospirosis leading to maternal death: A lesson in subtlety	2015	English	Malaysia	Asia	case report	vertical (transplacental)		28 years	1	female	bilateral thigh pain, difficulty in breathing, collapse, hepatomegaly, splenomegaly, congested lungs, pulmonary congestion, renal acute tubular necrosis, splenic infarcts	blood, liver tissue	IgM serology, PCR	NA	Leptospira spp.	Dengue, Mycoplasma pneumoniae, Chlamydia, Rickettsia	possible exposure via ingestion of contaminated food, and use of cutlery and crockery from rodent-infested eatery	intrauterine foetal death, and maternal death due to multiple organ failure with septicaemia secondary to leptospirosis	18 gestational weeks	1	unspecified	presumed transplacental transmission from mother	unspecified	unspecified	not performed	unspecified	undetermined	likely maternally-derived infection	emergency care to mother before she succumbed and no interventions to foetus specified	Weak
24	2640	Salgado et al.	Leptospirosis, enfermedad de Weil y falla multiorgánica. Informe de 1 caso	1996	Spanish	Cuba	South America	case report	vertical (transplacental)		29 years	1	female	hypoglycemia, fever, headache, chills, haemoptysis, nausea, vomiting, diarrhoea, dizziness, myalgia, dyspnea, acute respiratory distress syndrome, tachycardia, hypotension, subconjunctival haemorrhage, oliguria, acute renal failure	unmentioned	unmentioned	NA	L. interrogans serovar canicola	Viral respiratory distress syndrome	presumed exposure to dog with a Leptospira interrogans serovar canicola diagnosis	spontaneous abortion of macerated foetus	27 gestational weeks	1	unspecified	presumed transplacental transmission from mother	maceration	unspecified	not performed	unspecified	unspecified	likely maternally-derived infection	intubation, mechanical ventilation, norepinephrine, haemodialysis for acute kidney failure and antibiotic therapy (ceftriaxone, vancomycin, amikacin) to mother who recovered after 24 days but with abortion. No interventions for infant	Weak
25	3095	Sharma et al.	Leptospirosis-induced still birth and postpartum sepsis	2011	English	India	Asia	case report	vertical (transplacental)		21 years	1	female	anemia, jaundice, encephalopathy, hypotension, pallor, oedema, tenderness, sepsis	blood	MAT, culture	NA	L. interrogans serovar copenhageni	Negative for other (unspecified) bacterial, viral, fungal, and parasitic infections	unspecified	still birth	34 gestational weeks	1	male	presumed transplacental transmission from mother	unspecified	unspecified	not performed	unspecified	unspecified	likely maternally-derived infection	cefoperazone/sulbactam, metronidazole, blood transfusion, and critical care support on the mother who recovered after 6 months of follow-up	Weak
26	5536	Shubhra et al.	Management of leptospirosis in postpartum period in ICU	2022	English	India	Asia	case report	vertical (transplacental)		21 years	1	female	jaundice, hepatosplenomegaly, ascites, pleural effusion, hepatic encephalopathy, fever	serum, blood, ascitic fluid	IgM serology, culture	NA	Unspecified	Other infections (unspecified) ruled out	unspecified	intrauterine foetal death	36 gestational weeks	1	unspecified	presumed transplacental transmission from mother	unspecified	unspecified	not performed	unspecified	unspecified	likely maternally-derived infection	meropenem, clindamycin and plasma transfusion for mother. Tigecycline used for nosocomial Klebsiella infection. No foetal interventions specified due to demise	Weak
27	3179	Suzuki and Watanabe	A fatal case of Leptospira autumnalis infection in Lao PDR	1997	English	Lao PDR	Asia	case report	vertical (transplacental)		18 years	1	female	jaundice, fever, headache, rash, sore throat, myalgia, conjunctivitis, diarrhoea, abdominal pain, hepatitis, cyanosis	blood	blood culture, MAT	NA	L. interrogans serovar autumnalis	Viral hepatitis	farmer working in paddy field	maternal death at home after discharge	8 gestational months	1	unspecified	presumed transplacental transmission from mother	unspecified	unspecified	not performed	unspecified	unspecified	likely maternally-derived infection	intraveneous ampicillin, intramuscular gentamicin, tetracycline, and supportive maternal care who was discharged in serious state and died at home	Weak
28	4027	Udawat et al.	Clinical impact of leptospirosis on pregnancy: An analysis	2014	English	India	Asia	case-control	vertical (transplacental)		unmentioned	33	female	fever, headache, prostration, myalgia, conjunctival suffusion, uveitis, arthralgia, rash, hepatomegaly, splenomegaly, haemorrhage, renal failure, jaundice, aseptic meningitis, acute respiratory distress syndrome, pulmonary haemorrhage	blood	MAT, Macroscopic Slide Agglutination Test (MSAT)	NA	L. interrogans serovar australis (18 cases), L. interrogans serovar icterohaemorrhagiae (11 cases), L. interrogans serovar grippotyphosa (4 cases)	Other infectious causes and maternal complications were ruled out	unspecified	stillbirths (6), premature rupture of membranes (2), preterm birth (1), uneventful (24)	unspecified	unspecified	unspecified	unspecified	unspecified	unspecified	unspecified	unspecified	unspecified	likely maternally-derived infection	unspecified	Weak
29	768	Bolin and Koellner	Human-to-human transmission of Leptospira interrogans by milk	1988	English	USA	North America	case report	vertical (lactation)		29 years	1	female	fever, malaise, headache, myalgia, arthralgia	urine, serum	MAT, urine culture	NA	L. interrogans serovar hardjo	unspecified	veterinarian who performed a necropsy on infected pregnant cow	infected infant via breastfeeding	4 months	1	unspecified	breast milk from mother	fever, anorexia, irritability, lethargy, leukocytosis, neutrophilia, anaemia	approximately 21 days after onset of maternal bacteremia	urine	culture, fluorescent antibody test	L. interrogans serovar hardjo	breastfed by infected mother	intraveneous penicillin G, then oral amoxicillin treatment for a total of 13 days	High
30	2250	Chung et al.	Transplacental or congenital infection of leptospirosis. Clinical and experimental observations	1963	English	China	Asia	case series	vertical (lactation)	Case 3	unmentioned	1	female	unmentioned	blood, milk	culture, animal inoculation	NA	L. interrogans serovar australis	unspecified	unspecified	unspecified	unspecified	1	unspecified	presumed transplacental transmission from mother	unspecified	unspecified	not performed	unspecified	unspecified	possibly breastfed by infected mother	unspecified	Weak
31	9001	Doeleman	Weil's disease, transmitted directly from human to human	1932	Dutch	Netherlands	Europe	case report	sexual		35 years	1	male	general malaise, fever, jaundice, proteinuria, stomach complaints, intestinal complaints	serum	serology	NA	Leptospira spp.	Icterus catarrhalis initially diagnosed	unspecified	likely sexual transmission to spouse	31 years	1	female	likely sexual transmission from husband	chills, retro-orbital pain, conjunctival injection, headache, fatigue, arthalgia, myalgia, jaundice	10 days after intercourse	blood	unspecified	unspecified	sexual contact with husband hypothesised	unspecified treatment for both husband and wife and wife is mentioned to have recovered	Moderate
32	5623	Szalka and Binder	[A rare case of human-to-human infection of leptospirosis]	1974	Hungarian	Hungary	Europe	case report	sexual		42 years	1	female	fever, vomiting, myalgia	blood	serology	NA	L. sejroe, L. saxkoebing, L. mini	unspecified	occupational exposure (carried materials from rodent-infested basement)	likely sexual transmission to spouse	47 years	1	male	likely sexual transmission from wife	chills, myalgia, headache, vomiting, chest tightness, jaundice, proteinuria	a few days after coitus	blood	unspecified	L. sejroe, L. saxkoebing, L. mini	sexual contact with wife hypothesised	supportive care after which he recovered after 19 days of hospitalisation. The wife was on antibiotics (tetracycline) and supportive care and she recovered after a while.	Moderate
33	2351	Harrison and Fitzgerald	Leptospirosis--can it be a sexually transmitted disease?	1988	English	West Germany	Europe	case report	sexual		unmentioned	1	male	fever, myalgia, anorexia, headache, jaundice	blood	MAT	NA	L. interrogans serovar icterohaemorrhagiae	unspecified	direct exposure to rat-infested water during canoeing	likely sexual transmission to spouse	unspecified	1	female	likely sexual transmission from husband	fever, back pain, myalgia, vomiting, diarrhoea, headache, hepatitis	approximately 10 days after onset of husband's illness	blood	MAT, ELISA IgM	L. interrogans serogroup icterohaemorrhagiae	sexual contact with recovering husband hypothesised	female recovered spontaneously without any specific treatment	Weak
34	3793	Pons et al.	Infectious agents, Leptospira spp. and Bartonella spp., in blood donors from Cajamarca, Peru	2016	English	Peru	South America	cross-sectional	blood donation		median age of 29.6 years (range: 22.1-37.1)	42	male (26) and female (16)	asymptomatic	blood	PCR	19.05%	pathogenic Leptospira	unspecified	farming, travelling, dog ownership, contact with latrines, skin wounds, backwater contact, rodent contact	unspecified	unspecified	unspecified	unspecified	unspecified	unspecified	unspecified	unspecified	unspecified	unspecified	unspecified	unspecified	Weak
